# A household case evidences shorter shedding of SARS-CoV-2 in naturally infected cats compared to their human owners

**DOI:** 10.1101/2020.10.31.20220608

**Authors:** Víctor Neira, Bárbara Brito, Belén Agüero, Felipe Berrios, Valentina Valdés, Alberto Gutierrez, Naomi Ariyama, Patricio Espinoza, Patricio Retamal, Edward C. Holmes, Ana S. Gonzalez-Reiche, Zenab Khan, Adriana van de Guchte, Jayeeta Dutta, Lisa Miorin, Thomas Kehrer, Nicolás Galarce, Leonardo I. Almonacid, Jorge Levican, Harm van Bakel, Adolfo García-Sastre, Rafael A. Medina

## Abstract

Severe acute respiratory syndrome coronavirus 2 (SARS-CoV-2) has been detected in domestic and wild cats. However, little is known about natural viral infections of domestic cats, although their importance for modeling disease spread, informing strategies for managing positive human-animal relationships and disease prevention. Here, we describe the SARS-CoV-2 infection in a household of two human adults and sibling cats (one male and two females) using real-time RT-PCR, an ELISA test, viral sequencing, and virus isolation. On May 2020, the cat- owners tested positive for SARS-CoV-2. Two days later, the male cat showed mild respiratory symptoms and tested positive. Four days after the male cat, the two female cats became positive, asymptomatically. Also, one human and one cat showed antibodies against SARS-CoV-2. All cats excreted detectable SARS-CoV-2 RNA for a shorter duration than humans and viral sequences analysis confirmed human-to-cat transmission. We could not determine if cat-to-cat transmission also occurred.

**Article Summary Line:** SARS-CoV-2 in naturally infected cats present a shorter shedding pattern compared to their owners.
