## Supplementary Information 1 for "A household case evidences shorter shedding of SARS-CoV-2 in naturally infected cats compared to their human owners"

### Sheet: Summary
Case	Animal ID	rt RTPCR	ELISA
Case 1	Cat 1	Positive	Negative
Case 1	Cat 2	Positive	Positive
Case 1	Cat 3	Positive	Negative
Case 2	Cat 4	Negative	NT
Case 2	Cat 5	Negative	NT
Case 2	Cat 6	Negative	NT
Case 2	Dog 1	Negative	NT
Case 2	Dog 2	Negative	NT
Case 3	Cat 7	Negative	Negative
Case 3	Dog 3	Negative	Negative
Case 3	Dog 4	Negative	Negative
Case 4	Dog 5	Negative	Negative
Case 5	Dog 6	Negative	NT
Case 6	Cat 8	Negative	Positive
Case 6	Cat 9	Negative	Negative
Case 7	Cat 10	Negative	Negative
Case 8	Cat 11	Negative	NT
Case 8	Cat 12	Negative	Negative
Case 8	Cat 13	Negative	NT
Case 9	Cat 14	Negative	Negative
Case 9	Cat 15	Negative	Negative
Case 10	Dog 7	Negative	Negative
Case 11	Cat 16	Negative	Negative
Case 11	Dog 8	Negative	Negative
Case 11	Dog 9	Negative	NT
Case 12	Cat 17	NT	Negative
Case 12	Dog 10	NT	Negative
NT= no tested

### Sheet: Testing
Case	ID by Case	Animal	Gender	Age	Sample	Testing	Test Value	Result
1	Cat 1	Cat	Male	10 years	Nasal	rt RTPCR	31	Positive
1	Cat 1	Cat	Male	10 years	Fecal	rt RTPCR	33	Positive
1	Cat 2	Cat	Female	10 years	Fecal	rt RTPCR	No Ct	Negative
1	Cat 3	Cat	Female	10 years	Fecal	rt RTPCR	No Ct	Negative
1	Cat 1	Cat	Male	10 years	Fecal	rt RTPCR	31.5	Positive
1	Cat 1	Cat	Male	10 years	Fecal	rt RTPCR	30.8	Positive
1	Cat 1	Cat	Male	10 years	Serum	ELISA	-3.92977	Negative
1	Cat 1	Cat	Male	10 years	Fecal	rt RTPCR	No Ct	Negative
1	Cat 1	Cat	Male	10 years	Nasal	rt RTPCR	31.7	Positive
1	Cat 2	Cat	Female	10 years	Nasal	rt RTPCR	32	Positive
1	Cat 3	Cat	Female	10 years	Nasal	rt RTPCR	37.3	Positive
1	Cat 1	Cat	Male	10 years	Fecal	rt RTPCR	No Ct	Negative
1	Cat 1	Cat	Male	10 years	Nasal	rt RTPCR	No Ct	Negative
1	Cat 2	Cat	Female	10 years	Fecal	rt RTPCR	31.2	Positive
1	Cat 2	Cat	Female	10 years	Nasal	rt RTPCR	24.1	Positive
1	Cat 3	Cat	Female	10 years	Fecal	rt RTPCR	35.3	Positive
1	Cat 3	Cat	Female	10 years	Nasal	rt RTPCR	No Ct	Negative
1	Cat 1	Cat	Male	10 years	Nasal	rt RTPCR	No Ct	Negative
1	Cat 2	Cat	Female	10 years	Nasal	rt RTPCR	21.9	Positive
1	Cat 3	Cat	Female	10 years	Nasal	rt RTPCR	33	Positive
1	Cat 1	Cat	Male	10 years	Nasal	rt RTPCR	No Ct	Negative
1	Cat 2	Cat	Female	10 years	Nasal	rt RTPCR	39.1	Positive
1	Cat 3	Cat	Female	10 years	Nasal	rt RTPCR	36.1	Positive
1	Cat 1	Cat	Male	10 years	Nasal	rt RTPCR	No Ct	Negative
1	Cat 1	Cat	Male	10 years	Fecal	rt RTPCR	No Ct	Negative
1	Cat 3	Cat	Female	10 years	Nasal	rt RTPCR	31.7	Positive
1	Cat 3	Cat	Female	10 years	Fecal	rt RTPCR	31.4	Positive
1	Cat 1	Cat	Male	10 years	Nasal	rt RTPCR	No Ct	Negative
1	Cat 2	Cat	Female	10 years	Nasal	rt RTPCR	24	Positive
1	Cat 3	Cat	Female	10 years	Nasal	rt RTPCR	32.8	Positive
1	Cat 1	Cat	Male	10 years	Nasal	rt RTPCR	No Ct	Negative
1	Cat 2	Cat	Female	10 years	Nasal	rt RTPCR	No Ct	Negative
1	Cat 3	Cat	Female	10 years	Nasal	rt RTPCR	29.9	Positive
1	Cat 3	Cat	Female	10 years	Fecal	rt RTPCR	33	Positive
1	Cat 2	Cat	Female	10 years	Fecal	rt RTPCR	No Ct	Negative
1	Cat 1	Cat	Male	10 years	Fecal	rt RTPCR	No Ct	Negative
1	Cat 3	Cat	Female	10 years	Fecal	rt RTPCR	No Ct	Negative
1	Cat 1	Cat	Male	10 years	Nasal	rt RTPCR	No Ct	Negative
1	Cat 2	Cat	Female	10 years	Nasal	rt RTPCR	No Ct	Negative
1	Cat 2	Cat	Female	10 years	Fecal	rt RTPCR	36.9	Positive
1	Cat 3	Cat	Female	10 years	Nasal	rt RTPCR	No Ct	Negative
1	Cat 1	Cat	Male	10 years	Nasal	rt RTPCR	No Ct	Negative
1	Cat 1	Cat	Male	10 years	Fecal	rt RTPCR	No Ct	Negative
1	Cat 2	Cat	Female	10 years	Nasal	rt RTPCR	No Ct	Negative
1	Cat 2	Cat	Female	10 years	Fecal	rt RTPCR	No Ct	Negative
1	Cat 3	Cat	Female	10 years	Nasal	rt RTPCR	No Ct	Negative
1	Cat 3	Cat	Female	10 years	Fecal	rt RTPCR	No Ct	Negative
1	Cat 1	Cat	Male	10 years	Nasal	rt RTPCR	No Ct	Negative
1	Cat 2	Cat	Female	10 years	Nasal	rt RTPCR	29.2	Positive
1	Cat 3	Cat	Female	10 years	Nasal	rt RTPCR	No Ct	Negative
1	Cat 3	Cat	Female	10 years	Fecal	rt RTPCR	No Ct	Negative
1	Cat 1	Cat	Male	10 years	Fecal	rt RTPCR	No Ct	Negative
1	Cat 1	Cat	Male	10 years	Nasal	rt RTPCR	No Ct	Negative
1	Cat 2	Cat	Female	10 years	Nasal	rt RTPCR	38.3	Positive
1	Cat 3	Cat	Female	10 years	Nasal	rt RTPCR	No Ct	Negative
1	Cat 3	Cat	Female	10 years	Fecal	rt RTPCR	No Ct	Negative
1	Cat 1	Cat	Male	10 years	Nasal	rt RTPCR	No Ct	Negative
1	Cat 1	Cat	Male	10 years	Fecal	rt RTPCR	No Ct	Negative
1	Cat 2	Cat	Female	10 years	Nasal	rt RTPCR	32.2	Positive
1	Cat 3	Cat	Female	10 years	Nasal	rt RTPCR	No Ct	Negative
1	Cat 3	Cat	Female	10 years	Fecal	rt RTPCR	No Ct	Negative
1	Cat 2	Cat	Female	10 years	Fecal	rt RTPCR	No Ct	Negative
1	Cat 3	Cat	Female	10 years	Fecal	rt RTPCR	No Ct	Negative
1	Cat 1	Cat	Male	10 years	Fecal	rt RTPCR	No Ct	Negative
1	Cat 1	Cat	Male	10 years	Fecal	rt RTPCR	No Ct	Negative
1	Cat 1	Cat	Male	10 years	Nasal	rt RTPCR	No Ct	Negative
1	Cat 2	Cat	Female	10 years	Nasal	rt RTPCR	No Ct	Negative
1	Cat 1	Cat	Male	10 years	Fecal	rt RTPCR	No Ct	Negative
1	Cat 1	Cat	Male	10 years	Nasal	rt RTPCR	No Ct	Negative
1	Cat 2	Cat	Female	10 years	Nasal	rt RTPCR	No Ct	Negative
1	Cat 2	Cat	Female	10 years	Fecal	rt RTPCR	No Ct	Negative
1	Cat 3	Cat	Female	10 years	Nasal	rt RTPCR	No Ct	Negative
1	Cat 1	Cat	Male	10 years	Nasal	rt RTPCR	No Ct	Negative
1	Cat 2	Cat	Female	10 years	Nasal	rt RTPCR	No Ct	Negative
1	Cat 3	Cat	Female	10 years	Nasal	rt RTPCR	No Ct	Negative
1	Cat 2	Cat	Female	10 years	Fecal	rt RTPCR	No Ct	Negative
1	Cat 1	Cat	Male	10 years	Nasal	rt RTPCR	No Ct	Negative
1	Cat 2	Cat	Female	10 years	Nasal	rt RTPCR	No Ct	Negative
1	Cat 2	Cat	Female	10 years	Fecal	rt RTPCR	No Ct	Negative
1	Cat 3	Cat	Female	10 years	Nasal	rt RTPCR	No Ct	Negative
1	Cat 1	Cat	Male	10 years	Nasal	rt RTPCR	No Ct	Negative
1	Cat 2	Cat	Female	10 years	Nasal	rt RTPCR	No Ct	Negative
1	Cat 3	Cat	Female	10 years	Nasal	rt RTPCR	No Ct	Negative
1	Cat 1	Cat	Male	10 years	Serum	ELISA	12.2798	Negative
1	Cat 2	Cat	Female	10 years	Serum	ELISA	2.45595	Negative
1	Cat 3	Cat	Female	10 years	Serum	ELISA	74.6396	Positive
2	Cat 4	Cat	Female	NR	Fecal	rt RTPCR	No Ct	Negative
2	Cat 5	Cat	Male	NR	Fecal	rt RTPCR	No Ct	Negative
2	Cat 6	Cat	Female	NR	Fecal	rt RTPCR	No Ct	Negative
2	Dog 1	Dog	Male	NR	Fecal	rt RTPCR	No Ct	Negative
2	Dog 2	Dog	Female	NR	Fecal	rt RTPCR	No Ct	Negative
3	Cat 7	Cat	Female	NR	Fecal	rt RTPCR	No Ct	Negative
3	Dog 3	Dog	Female	NR	Fecal	rt RTPCR	No Ct	Negative
3	Dog 4	Dog	Male	NR	Serum	ELISA	2.98751	Negative
3	Dog 3	Dog	Female	NR	Serum	ELISA	-0.162955	Negative
4	Dog 5	Dog	Male	NR	Oropharyngeal	rt RTPCR	No Ct	Negative
4	Dog 5	Dog	Male	NR	Fecal	rt RTPCR	No Ct	Negative
4	Dog 5	Dog	Male	NR	Serum	ELISA	-1.28137	Negative
4	Dog 5	Dog	Male	NR	Oropharyngeal	rt RTPCR	No Ct	Negative
4	Dog 5	Dog	Male	NR	Oropharyngeal	rt RTPCR	No Ct	Negative
4	Dog 5	Dog	Male	NR	Oropharyngeal	rt RTPCR	No Ct	Negative
4	Dog 5	Dog	Male	NR	Fecal	rt RTPCR	No Ct	Negative
4	Dog 5	Dog	Male	NR	Fecal	rt RTPCR	No Ct	Negative
4	Dog 5	Dog	Male	NR	Serum	ELISA	-2.02883	Negative
5	Dog 6	Dog	Female	3 years	Oropharyngeal	rt RTPCR	No Ct	Negative
5	Dog 6	Dog	Female	3 years	Oropharyngeal	rt RTPCR	No Ct	Negative
5	Dog 6	Dog	Female	3 years	Oropharyngeal	rt RTPCR	No Ct	Negative
5	Dog 6	Dog	Female	3 years	Oropharyngeal	rt RTPCR	No Ct	Negative
5	Dog 6	Dog	Female	3 years	Oropharyngeal	rt RTPCR	No Ct	Negative
6	Cat 8	Cat	Female	1 year	Oropharyngeal	rt RTPCR	No Ct	Negative
6	Cat 8	Cat	Female	2 years	Fecal	rt RTPCR	No Ct	Negative
6	Cat 8	Cat	Female	3 years	Serum	ELISA	64.709	Positive
6	Cat 9	Cat	Male	4 years	Oropharyngeal	rt RTPCR	No Ct	Negative
6	Cat 9	Cat	Male	4 years	Serum	ELISA	-1.81527	Negative
6	Cat 9	Cat	Male	4 years	Fecal	rt RTPCR	No Ct	Negative
6	Cat 8	Cat	Female	1 year	Oropharyngeal	rt RTPCR	No Ct	Negative
6	Cat 8	Cat	Female	1 year	Fecal	rt RTPCR	No Ct	Negative
6	Cat 9	Cat	Male	4 years	Oropharyngeal	rt RTPCR	No Ct	Negative
6	Cat 8	Cat	Female	1 year	Oropharyngeal	rt RTPCR	No Ct	Negative
6	Cat 8	Cat	Female	1 year	Fecal	rt RTPCR	No Ct	Negative
6	Cat 9	Cat	Male	4 years	Oropharyngeal	rt RTPCR	No Ct	Negative
6	Cat 9	Cat	Male	4 years	Fecal	rt RTPCR	No Ct	Negative
6	Cat 8	Cat	Female	1 year	Oropharyngeal	rt RTPCR	No Ct	Negative
6	Cat 8	Cat	Female	1 year	Fecal	rt RTPCR	No Ct	Negative
6	Cat 9	Cat	Male	4 years	Oropharyngeal	rt RTPCR	No Ct	Negative
6	Cat 9	Cat	Male	4 years	Fecal	rt RTPCR	No Ct	Negative
6	Cat 8	Cat	Female	1 year	Oropharyngeal	rt RTPCR	No Ct	Negative
6	Cat 9	Cat	Male	4 years	Oropharyngeal	rt RTPCR	No Ct	Negative
6	Cat 8	Cat	Female	1 year	Serum	ELISA	17.7256	Negative
6	Cat 9	Cat	Male	4 years	Serum	ELISA	-1.70849	Negative
6	Cat 8	Cat	Female	1 year	Serum	ELISA	82.6482	Positive
6	Cat 9	Cat	Male	4 years	Serum	ELISA	1.92205	Negative
7	Cat 10	Cat	Male	6 years	Serum	ELISA	-0.640683	Negative
7	Cat 10	Cat	Male	6 years	Oropharyngeal	rt RTPCR	No Ct	Negative
7	Cat 10	Cat	Male	6 years	Fecal	rt RTPCR	No Ct	Negative
7	Cat 10	Cat	Male	6 years	Oropharyngeal	rt RTPCR	No Ct	Negative
7	Cat 10	Cat	Male	6 years	Fecal	rt RTPCR	No Ct	Negative
7	Cat 10	Cat	Male	6 years	Oropharyngeal	rt RTPCR	No Ct	Negative
7	Cat 10	Cat	Male	6 years	Fecal	rt RTPCR	No Ct	Negative
7	Cat 10	Cat	Male	6 years	Oropharyngeal	rt RTPCR	No Ct	Negative
7	Cat 10	Cat	Male	6 years	Fecal	rt RTPCR	No Ct	Negative
7	Cat 10	Cat	Male	6 years	Oropharyngeal	rt RTPCR	No Ct	Negative
7	Cat 10	Cat	Male	6 years	Fecal	rt RTPCR	No Ct	Negative
7	Cat 10	Cat	Male	6 years	Oropharyngeal	rt RTPCR	No Ct	Negative
7	Cat 10	Cat	Male	6 years	Fecal	rt RTPCR	No Ct	Negative
7	Cat 10	Cat	Male	6 years	Fecal	rt RTPCR	No Ct	Negative
7	Cat 10	Cat	Male	6 years	Fecal	rt RTPCR	No Ct	Negative
7	Cat 10	Cat	Male	6 years	Serum	ELISA	0.533903	Negative
7	Cat 10	Cat	Male	6 years	Oropharyngeal	rt RTPCR	No Ct	Negative
7	Cat 10	Cat	Male	6 years	Oropharyngeal	rt RTPCR	No Ct	Negative
7	Cat 10	Cat	Male	6 years	Oropharyngeal	rt RTPCR	No Ct	Negative
7	Cat 10	Cat	Male	6 years	Oropharyngeal	rt RTPCR	No Ct	Negative
7	Cat 10	Cat	Male	6 years	Oropharyngeal	rt RTPCR	No Ct	Negative
7	Cat 10	Cat	Male	6 years	Oropharyngeal	rt RTPCR	No Ct	Negative
7	Cat 10	Cat	Male	6 years	Oropharyngeal	rt RTPCR	No Ct	Negative
7	Cat 10	Cat	Male	6 years	Oropharyngeal	rt RTPCR	No Ct	Negative
7	Cat 10	Cat	Male	6 years	Serum	ELISA	-0.488865	Negative
8	Cat 12	Cat	Male	5 years	Fecal	rt RTPCR	No Ct	Negative
8	Cat 12	Cat	Male	5 years	Fecal	rt RTPCR	No Ct	Negative
8	Cat 12	Cat	Male	5 years	Oropharyngeal	rt RTPCR	No Ct	Negative
8	Cat 13	Cat	Male	5 years	Oropharyngeal	rt RTPCR	No Ct	Negative
8	Cat 11	Cat	Female	6 years	Oropharyngeal	rt RTPCR	No Ct	Negative
8	Cat 12	Cat	Male	5 years	Oropharyngeal	rt RTPCR	No Ct	Negative
8	Cat 12	Cat	Male	5 years	Fecal	rt RTPCR	No Ct	Negative
8	Cat 13	Cat	Male	5 years	Oropharyngeal	rt RTPCR	No Ct	Negative
8	Cat 11	Cat	Female	6 years	Oropharyngeal	rt RTPCR	No Ct	Negative
8	Cat 12	Cat	Male	6 years	Fecal	rt RTPCR	No Ct	Negative
8	Cat 12	Cat	Male	5 years	Oropharyngeal	rt RTPCR	No Ct	Negative
8	Cat 13	Cat	Male	5 years	Oropharyngeal	rt RTPCR	No Ct	Negative
8	Cat 11	Cat	Female	6 years	Oropharyngeal	rt RTPCR	No Ct	Negative
8	Cat 12	Cat	Male	5 years	Fecal	rt RTPCR	No Ct	Negative
8	Cat 11	Cat	Female	6 years	Fecal	rt RTPCR	No Ct	Negative
8	Cat 13	Cat	Male	5 years	Fecal	rt RTPCR	No Ct	Negative
8	Cat 12	Cat	Male	5 years	Fecal	rt RTPCR	No Ct	Negative
8	Cat 12	Cat	Male	5 years	Oropharyngeal	rt RTPCR	No Ct	Negative
8	Cat 12	Cat	Male	5 years	Serum	ELISA	-5.10033	Negative
8	Cat 13	Cat	Male	5 years	Oropharyngeal	rt RTPCR	No Ct	Negative
8	Cat 11	Cat	Female	6 years	Oropharyngeal	rt RTPCR	No Ct	Negative
9	Cat 14	Cat	Male	1 year	Fecal	rt RTPCR	No Ct	Negative
9	Cat 15	Cat	Female	10 years	Fecal	rt RTPCR	No Ct	Negative
9	Cat 14	Cat	Male	1 year	Oropharyngeal	rt RTPCR	No Ct	Negative
9	Cat 15	Cat	Female	10 years	Oropharyngeal	rt RTPCR	No Ct	Negative
9	Cat 14	Cat	Male	1 year	Oropharyngeal	rt RTPCR	No Ct	Negative
9	Cat 14	Cat	Male	1 year	Fecal	rt RTPCR	No Ct	Negative
9	Cat 15	Cat	Female	10 years	Oropharyngeal	rt RTPCR	No Ct	Negative
9	Cat 15	Cat	Female	10 years	Fecal	rt RTPCR	No Ct	Negative
9	Cat 14	Cat	Male	1 year	Fecal	rt RTPCR	No Ct	Negative
9	Cat 14	Cat	Male	1 year	Oropharyngeal	rt RTPCR	No Ct	Negative
9	Cat 15	Cat	Female	10 years	Oropharyngeal	rt RTPCR	No Ct	Negative
9	Cat 15	Cat	Female	10 years	Fecal	rt RTPCR	No Ct	Negative
9	Cat 14	Cat	Male	1 year	Serum	ELISA	2.60648	Negative
9	Cat 15	Cat	Female	10 years	Serum	ELISA	11.2524	Negative
10	Dog 7	Dog	Female	11 years	Oropharyngeal	rt RTPCR	No Ct	Negative
10	Dog 7	Dog	Female	11 years	Fecal	rt RTPCR	No Ct	Negative
10	Dog 7	Dog	Female	11 years	Serum	ELISA	7.1543	Negative
11	Dog 8	Dog	Female	NR	Oropharyngeal	rt RTPCR	No Ct	Negative
11	Dog 8	Dog	Female	NR	Fecal	rt RTPCR	No Ct	Negative
11	Dog 9	Dog	Male	NR	Oropharyngeal	rt RTPCR	No Ct	Negative
11	Cat 16	Cat	Male	NR	Fecal	rt RTPCR	No Ct	Negative
11	Dog 9	Dog	Male	NR	Fecal	rt RTPCR	No Ct	Negative
11	Cat 16	Cat	Male	NR	Nasal	rt RTPCR	No Ct	Negative
11	Cat 16	Cat	Male	NR	Oropharyngeal	rt RTPCR	No Ct	Negative
11	Dog 9	Dog	Male	NR	Oropharyngeal	rt RTPCR	No Ct	Negative
11	Dog 8	Dog	Female	NR	Fecal	rt RTPCR	No Ct	Negative
11	Dog 8	Dog	Female	NR	Nasal	rt RTPCR	No Ct	Negative
11	Cat 16	Cat	Male	NR	Oropharyngeal	rt RTPCR	No Ct	Negative
11	Cat 16	Cat	Male	NR	Fecal	rt RTPCR	No Ct	Negative
11	Cat 16	Cat	Male	NR	Oropharyngeal	rt RTPCR	No Ct	Negative
11	Dog 9	Dog	Male	NR	Oropharyngeal	rt RTPCR	No Ct	Negative
11	Dog 8	Dog	Female	NR	Oropharyngeal	rt RTPCR	No Ct	Negative
11	Cat 16	Cat	Male	NR	Serum	ELISA	2.55296	Negative
11	Dog 8	Dog	Female	NR	Serum	ELISA	46.7681	Suspect
11	Dog 8	Dog	Female	NR	Serum	ELISA	4.25938	Negative
12	Cat 17	Cat	Female	NR	Serum	ELISA	2.35219	Negative
12	Dog 10	Dog	Female	NR	Serum	ELISA	8.32804	Negative
NR= No registrered
